# Performance of polygenic risk scores for cancer prediction in a racially diverse academic biobank

**DOI:** 10.1101/2021.05.13.21256833

**Authors:** Louise Wang, Heena Desai, Shefali S. Verma, Anh Le, Ryan Hausler, Anurag Verma, Renae Judy, Abigail Doucette, Peter E. Gabriel, Regeneron Genetics Center, Katherine L. Nathanson, Scott Damrauer, Danielle L. Mowery, Marylyn D. Ritchie, Rachel L. Kember, Kara N. Maxwell

## Abstract

**Purpose:** Genome-wide association studies (GWAS) have identified hundreds of single nucleotide polymorphisms (SNPs) significantly associated with several cancers, but the predictive ability of polygenic risk scores (PRS) is unclear, especially among non-Whites.

**Methods:** Genome-wide genotype data was available for 20,079 individuals enrolled in an academic biobank. PRS were derived from significant DNA variants for 15 cancers. We determined the discriminatory accuracy of each cancer-specific PRS in patients of genetically-determined African and European ancestry separately.

**Results:** Among individuals of European genetic ancestry, PRS for breast, colon, melanoma, and prostate were significantly associated with their respective cancers (OR 1.25-1.47). Among individuals of African genetic ancestry, PRS for breast, colon, and prostate were significantly associated with their respective cancers. The AUC of a model comprised of age, sex, and principal components was 0.617–0.709 and increased by 1-4% with the PRS in individuals of European genetic ancestry. In individuals of African genetic ancestry, AUC was overall higher in the model without PRS (0.740-0.811) but increased < 1% with the PRS in the majority of cancers.

**Conclusion:** PRS constructed from SNPs moderately increased discriminatory ability for cancer status in individuals of European but not African ancestry. Further large-scale studies are needed to identify ancestry-specific genetic factors in non-White populations to incorporate PRS into cancer risk assessment.
