## Supplementary Tables for "Performance of polygenic risk scores for cancer prediction in a racially diverse academic biobank"

### Sheet: TableS1
Supplementary Table 1: ICD9/10 codes for identification of cases and exclusion of cancer for controls
Cancer Group	Cancer Site	ICD10 Parent Code(s)	ICD9 Parent Code(s)	ICD10 Personal Hx Code(s)	ICD9 Personal Hx Code(s)	Has a GWAS	Gender specific	Use in Cases for that Cancer	Exclude from controls
Bladder	Bladder	C67	188	Z85.51	V10.51	Yes	N	Yes	Yes
Breast (Female)	Breast (Female)	C50	174	Z85.3	V10.3	Yes	F	Yes	Yes
Colorectal	Colon	C18	153	Z85.03;Z85.038;Z85.04;Z85.048	V10.05;V10.06	Yes	N	Yes	Yes
	Rectosigmoid	C19	154			Yes	N	Yes	Yes
	Rectum	C20	154			Yes	N	Yes	Yes
Endometrial	Uterus - body	C54	179	Z85.42	V10.42	Yes	F	Yes	Yes
	Uterus - NOS	C55	182			Yes	F	Yes	Yes
Esophageal	Esophageal	C15	150	Z85.01	V10.03	Yes	N	Yes	Yes
Glioma	Glioma	C71	191	Z85.841	V10.85	Yes	N	Yes	Yes
Lung	Lung & Bronchus	C34	162	Z85.1;Z85.11;Z85.118	V10.1;V10.11	Yes	N	Yes	Yes
Melanoma	Melanoma	C43	172	Z85.820	V10.82	Yes	N	Yes	Yes
Oral Cavity & Pharynx	Oral Cavity - Base of Tongue	C01	141	Z85.81;Z85.818;Z85.810;Z85.819	V10.02;V10.01	Yes	N	Yes	Yes
	Oral Cavity - Tongue NOS	C02	141			Yes	N	Yes	Yes
	Oral Cavity - Gum	C03	143			Yes	N	Yes	Yes
	Oral Cavity - Floor of mouth	C04	144			Yes	N	Yes	Yes
	Oral Cavity - Palate	C05	145			Yes	N	Yes	Yes
	Oral Cavity - Mouth NOS	C06	145			Yes	N	Yes	Yes
	Oral Cavity - Tonsil	C09	146			Yes	N	Yes	Yes
	Oral Cavity - Oropharynx	C10	146			Yes	N	Yes	Yes
	Oral Cavity - Hypopharynx	C13	148			Yes	N	Yes	Yes
Ovarian	Ovarian	C56	183	Z85.43	V10.43	Yes	F	Yes	Yes
Prostate	Prostate	C61	185	Z85.46	V10.46	Yes	M	Yes	Yes
Renal	Kidney	C64	189	Z85.52;Z85.528;Z85.53	V10.52;V10.53	Yes	N	Yes	Yes
	Renal Pelvis	C65	189			Yes	N	Yes	Yes
Testicular	Testicular	C62	186	Z85.47	V10.47	Yes	M	Yes	Yes
Pancreatic	Pancreatic	C25	157	Z85.07	None	Yes	N	Yes	Yes
Thyroid	Thyroid	C73	193	Z85.850	V10.87	Yes	N	Yes	Yes
Male Breast	Breast (Male)	C50	175	None	None	No	M	n/a	Yes
CNS NOS	Eye	C69	190	Z85.84;Z85.840;Z85.848	V10.84;V10.86	No	N	n/a	Yes
	Meninges	C70	192			No	N	n/a	Yes
	Peripheral Nerves	C47	192			No	N	n/a	Yes
	CNS NOS	C72	192			No	N	n/a	Yes
Thoracic NOS	Trachea	C33	162	Z85.12;Z85.2;Z85.20;Z85.29	V10.12;V10.2;V10.20;V10.29	No	N	n/a	Yes
	Mesothelioma/Pleura	C45	163			No	N	n/a	Yes
	Thymus	C37	164			No	N	n/a	Yes
	Heart, mediastinum and pleura	C38	164			No	N	n/a	Yes
	Thoracic NOS	C39	165			No	N	n/a	Yes
Other GU NOS	Ureter	C66	188	Z85.4;Z85.5;Z85.50;Z85.54;Z85.59	V10.4;V10.5;V10.50;V10.59	No	N	n/a	Yes
	GU NOS	C68	189			No	N	n/a	Yes
Cervical	Cervical	C53	180	Z85.41	V10.41	No	F	n/a	Yes
Female GU NOS	Placenta	C58	181	Z85.40;Z85.44	V10.40;V10.44	No	F	n/a	Yes
	Vulva	C51	184			No	F	n/a	Yes
	Vagina	C52	184			No	F	n/a	Yes
	Female GU NOS	C57	184			No	F	n/a	Yes
Male GU NOS	Penis	C60	187	Z85.45;Z85.48;Z85.49	V10.45;V10.48;V10.49	No	M	n/a	Yes
	Male GU NOS inc Penis	C63	187			No	M	n/a	Yes
Gallbladder	Gallbladder, Extrahepatic bile ducts	C23	156	None	None	No	N	n/a	Yes
Liver	Liver, Intrahepatic bile ducts	C22	155	Z85.05	V10.07	No	N	n/a	Yes
Small intestine	Small intestine	C17	152	Z85.06;Z85.068	None	No	N	n/a	Yes
Stomach	Stomach	C16	151	Z85.02;Z85.028	V10.04	No	N	n/a	Yes
GI NOS	Anus	C21	154	Z85.0;Z85.00;Z85.09	V10.0;V10.00;V10.09	No	N	n/a	Yes
	Biliary tract NOS	C24	156			No	N	n/a	Yes
	GI NOS	C26	159			No	N	n/a	Yes
	Retroperitoneum & peritoneum	C48	158			No	N	n/a	Yes
H&N-Larynx	Larynx	C32	161	Z85.21	V10.21	No	N	n/a	Yes
H&N-Lip	Lip	C00	140	None	None	No	N	n/a	Yes
H&N-Nasopharyx	Nasopharyx	C11	147	None	None	No	N	n/a	Yes
H&N-Salivary Gland	Salivary Gland	C08	142	None	None	No	N	n/a	Yes
H&N-NOS	Parotid Gland	C07	142	Z85.22;Z85.22	V10.22	No	N	n/a	Yes
	Piriform sinus	C12	160			No	N	n/a	Yes
	Oral Cavity - NOS	C14	149			No	N	n/a	Yes
	Nasal cavity, middle ear	C30	160			No	N	n/a	Yes
	Accessory sinus	C31	160			No	N	n/a	Yes
Neuroendocrine	Neuroendocrine	-	209	Z85.020;Z85.030;Z85.040;Z85.060;Z85.110;Z85.230;Z85.520	V10.88	No	N	n/a	Yes
Endocrine NOS	Adrenal Gland	C74	194	Z85.85;Z85.858		No	N	n/a	Yes
	Endocrine NOS	C75	194			No	N	n/a	Yes
Bone & Soft Tissue	Bone & Cartilage - Limbs	C40	170	Z85.83;Z85.830;Z85.831	V10.81	No	N	n/a	Yes
	Bone & Cartilage - NOS	C41	170			No	N	n/a	Yes
	Connective & Soft Tissue	C49	171			No	N	n/a	Yes
Non-melanoma Skin	Non-melanoma Skin	C44	173	Z85.82;Z85.828	V10.83	No	N	n/a	Yes
Kaposi's sarcoma	Kaposi's sarcoma	C46	176	None	None	No	N	n/a	Yes
Hodgkins Lymphoma	Hodgkins Lymphoma	C81	201	Z85.71	V10.72	No	N	n/a	Yes
Non-Hodgkins Lymphoma	Follicular NHL	C82	200	Z85.72	None	No	N	n/a	Yes
	Diffuse NHL	C83	200			No	N	n/a	Yes
	Peripheral and cutaneous T-cell lymphomas	C84	200			No	N	n/a	Yes
	NHL NOS	C85	202			No	N	n/a	Yes
	NHL NOS	C86				No	N	n/a	Yes
	Malignant immunoproliferative diseases	C88	202			No	N	n/a	Yes
Leukemia	Lymphoid Leukemia	C91	204	Z85.6	V10.6;V10.60;V10.61;V10.62;V10.63;V10.69	No	N	n/a	Yes
	Myeolid Leukemia	C92	205			No	N	n/a	Yes
	Monocytic leukemia	C93	206			No	N	n/a	Yes
	Leukemia Other	C94	207			No	N	n/a	Yes
	Leukemia NOS	C95	208			No	N	n/a	Yes
Multiple Myeloma	Multiple Myeloma	C90	203	None	None	No	N	n/a	Yes
Heme NOS	Heme NOS	C96	202	Z85.7;Z85.79	V10.7;V10.71;V10.79	No	N	n/a	Yes
Other NOS inc Secondary	Cancer NOS (site undefined)	C76	195	Z85.8;Z85.89;Z85.9	V10.8;V10.89;V10.9;V10.90	No	N	n/a	Yes
	Cancer NOS	C80	199			No	N	n/a	Yes
	Secondary - Lymph nodes	C77	196			No	N	n/a	Yes
	Secondary - Thoracic, GI	C78	197			No	N	n/a	Yes
	Secondary - NOS	C79	198			No	N	n/a	Yes
	Cancer multiple sites NOS	C97	-			-	N	n/a	Yes
In situ neoplasms	Carcinoma in situ of oral cavity, esophagus and stomach	D00	230	Z86.0;Z86.00;Z86.000;Z86.001;Z86.008	V12.41	n/a	N	n/a	Yes
	Carcinoma in situ of other and unspecified digestive organs	D01	230			n/a	N	n/a	Yes
	Carcinoma in situ of middle ear and respiratory system	D02	231			n/a	N	n/a	Yes
	Melanoma in situ	D03	232			n/a	N	n/a	Yes
	Carcinoma in situ of skin	D04	232	None		n/a	N	n/a	Yes
	Carcinoma in situ of breast	D05	233			n/a	N	n/a	Yes
	Carcinoma in situ of cervix uteri	D06	233			n/a	N	n/a	Yes
	Carcinoma in situ of other and unspecified genital organs	D07	233			n/a	N	n/a	Yes
	Carcinoma in situ of other and unspecified sites	D09	234			n/a	N	n/a	Yes
Benign neoplasms	Benign neoplasm of mouth and pharynx	D10	210			n/a	N	n/a	No
	Benign neoplasm of major salivary glands	D11	210			n/a	N	n/a	No
	Benign neoplasm of colon, rectum, anus and anal canal	D12	211			n/a	N	n/a	No
	Benign neoplasm of other and ill-defined parts of digestive system	D13	211			n/a	N	n/a	No
	Benign neoplasm of middle ear and respiratory system	D14	212			n/a	N	n/a	No
	Benign neoplasm of other and unspecified intrathoracic organs	D15	212			n/a	N	n/a	No
	Benign neoplasm of bone and articular cartilage	D16	213			n/a	N	n/a	No
	Benign lipomatous neoplasm	D17	214			n/a	N	n/a	No
	Hemangioma and lymphangioma, any site	D18	228			n/a	N	n/a	No
	Benign neoplasm of mesothelial tissue	D19	229			n/a	N	n/a	No
	Benign neoplasm of soft tissue of retroperitoneum and peritoneum	D20	229			n/a	N	n/a	No
	Other benign neoplasms of connective and other soft tissue	D21	215			n/a	N	n/a	No
	Melanocytic nevi	D22	216			n/a	N	n/a	No
	Other benign neoplasms of skin	D23	216			n/a	N	n/a	No
	Benign neoplasm of breast	D24	217			n/a	N	n/a	No
	Leiomyoma of uterus	D25	218			n/a	N	n/a	No
	Other benign neoplasms of uterus	D26	219			n/a	N	n/a	No
	Benign neoplasm of ovary	D27	220			n/a	N	n/a	No
	Benign neoplasm of other and unspecified female genital organs	D28	221			n/a	N	n/a	No
	Benign neoplasm of male genital organs	D29	222			n/a	N	n/a	No
	Benign neoplasm of urinary organs	D30	223			n/a	N	n/a	No
	Benign neoplasm of eye and adnexa	D31	224			n/a	N	n/a	No
	Benign neoplasm of meninges	D32	225			n/a	N	n/a	No
	Benign neoplasm of brain and other parts of central nervous system	D33	225			n/a	N	n/a	No
	Benign neoplasm of thyroid gland	D34	226			n/a	N	n/a	No
	Benign neoplasm of other and unspecified endocrine glands	D35	227			n/a	N	n/a	No
	Benign neoplasm of other and unspecified sites	D36	229			n/a	N	n/a	No
Neoplasms Uncertain Significance	Neoplasm of uncertain behavior of oral cavity and digestive organs	D37	235			n/a	N	n/a	Yes
	Neoplasm of uncertain behavior of middle ear and respiratory and intrathoracic organs	D38	235			n/a	N	n/a	Yes
	Neoplasm of uncertain behavior of female genital organs	D39	236			n/a	N	n/a	Yes
	Neoplasm of uncertain behavior of male genital organs	D40	236			n/a	N	n/a	Yes
	Neoplasm of uncertain behavior of urinary organs	D41	236			n/a	N	n/a	Yes
	Neoplasm of uncertain behavior of meninges	D42	237			n/a	N	n/a	Yes
	Neoplasm of uncertain behavior of brain and central nervous system	D43	237			n/a	N	n/a	Yes
	Neoplasm of uncertain behavior of endocrine glands	D44	237			n/a	N	n/a	Yes
	Polycythemia vera	D45	238			n/a	N	n/a	Yes
	Myelodysplastic syndromes	D46	238			n/a	N	n/a	Yes
	Other neoplasms of uncertain behavior of lymphoid, hematopoietic and related tissue	D47	238			n/a	N	n/a	Yes
	Neoplasm of uncertain behavior of other and unspecified sites	D48	238			n/a	N	n/a	Yes

### Sheet: TableS2
Supplementary Table 2: GWAS papers used to identify significant hits to calculate polygenic risk scores
Cancer	# of SNPs downloaded	# of SNPs used for PRS	# of SNPs after LD pruning	GWAS PMID	GWAS Initial Sample Size (cases/controls)	Ethnicity	Download link
Bladder	17	14	13	24163127	2305/3901	EUR	https://www.ebi.ac.uk/gwas/publications/24163127
Breast	803	797	226	29059683	76192/63082	EUR	https://www.ebi.ac.uk/gwas/publications/29059683
CRC	87	85	75	31089142	31197/61770	EUR	https://www.ebi.ac.uk/gwas/publications/31089142
Endometrial	67	41	31	30093612	12906/108979	EUR	https://www.ebi.ac.uk/gwas/publications/30093612
Esophageal	24	20	11	27527254	4112/17159	EUR	https://www.ebi.ac.uk/gwas/publications/27527254
Glioma	50	26	15	28346443	12469/18190	EUR	https://www.ebi.ac.uk/gwas/publications/26424050
Lung	499	427	73	28604730	29266/56450	EUR	https://www.ebi.ac.uk/gwas/publications/28604730
Melanoma	28	21	15	28212542	4842/286565	EUR	https://www.ebi.ac.uk/gwas/publications/28212542
Oral Cavity & Pharynx	31	27	11	27749845	6009/6585	EUR	https://www.ebi.ac.uk/gwas/publications/27749845
Ovarian	123	36	17	28346442	16924/68502	EUR	https://www.ebi.ac.uk/gwas/publications/28346442
Pancreatic	32	32	19	29422604	9040/12496	EUR	https://www.ebi.ac.uk/gwas/publications/29422604
Prostate	169	143	116	29892016	15167/58308	EUR	https://www.ebi.ac.uk/gwas/publications/29892016
Renal	26	8	4	28598434	10784/20406	EUR	https://www.ebi.ac.uk/gwas/publications/28598434
Testicular	37	37	28	28604732	3558/13970	EUR	https://www.ebi.ac.uk/gwas/publications/28604732
Thyroid	12	12	5	28195142	3001/152739	EUR	https://www.ebi.ac.uk/gwas/publications/28195142

### Sheet: TableS3
Supplementary Table 3: SNPs used for each cancer polygenic risk score
Cancer	CHR_ID	CHR_POS (hg19)	STRONGEST SNP-RISK ALLELE	SNP ID	P-VALUE	OR or BETA
Bladder	22	38936618	T	rs1014971	1e-11	1.13
Bladder	18	45737317	T	rs10775480	6e-08	1.13
Bladder	3	169774313	C	rs10936599	5e-09	1.1765
Bladder	2	233656637	A	rs11892031	1e-07	1.17
Bladder	8	18415371	A	rs1495741	2e-10	1.14
Bladder	12	38045401	T	rs2204008	3e-15	1.13
Bladder	5	1321972	C	rs401681	4e-11	1.12
Bladder	20	11007451	A	rs6104690	7e-07	1.1236
Bladder	3	189928144	A	rs710521	2e-11	1.14
Bladder	4	1732512	T	rs798766	7e-25	1.22
Bladder	19	29805946	C	rs8102137	1e-11	1.13
Bladder	11	1852842	A	rs907611	4e-08	1.15
Bladder	8	127705823	T	rs9642880	4e-38	1.24
Breast	1	10506158	A	rs616488	5e-20	1.06383
Breast	1	18480845	T	rs2992756	2e-15	1.06
Breast	1	40914768	T	rs4233486	9e-09	1.03093
Breast	1	113630788	G	rs1230666	4e-10	1.06099
Breast	1	117687599	C	rs7529522	2e-10	1.06
Breast	1	121121848	G	rs369304377	2e-29	1.09253
Breast	1	145790097	C	rs12405132	6e-10	1.03093
Breast	1	149955122	C	rs12048493	9e-14	1.04
Breast	1	155176305	A	rs4971059	5e-11	1.05
Breast	1	201468704	T	rs35383942	4e-13	1.12
Breast	1	203938990	G	rs2810650	3e-09	1.04634
Breast	1	217047232	G	rs11117758	4e-09	1.05263
Breast	1	241870961	G	rs72755295	2e-14	1.15
Breast	2	9995553	G	rs113577745	4e-10	1.08
Breast	2	19111157	T	rs11684853	1e-12	1.04519
Breast	2	24906604	A	rs6725517	3e-12	1.04167
Breast	2	120481784	C	rs4848599	2e-20	1.09779
Breast	2	171513371	A	rs11680449	4e-09	1.04123
Breast	2	172108243	G	rs2016394	6e-12	1.05263
Breast	2	173348166	A	rs1550623	5e-10	1.05263
Breast	2	201258707	T	rs3769821	4e-18	1.05813
Breast	2	216883915	T	rs4674124	1e-11	1.0576
Breast	2	217056046	G	rs4442975	1e-95	1.1236
Breast	2	217177160	T	rs72953532	2e-18	1.19949
Breast	2	217427435	G	rs11693806	3e-26	1.0767
Breast	2	217858732	G	rs6436017	3e-10	1.04071
Breast	3	4700592	G	rs6762644	4e-18	1.05
Breast	3	27468223	C	rs7619833	3e-45	1.09133
Breast	3	27608457	G	rs56138756	7e-09	1.05211
Breast	3	30643415	T	rs17838698	2e-14	1.05306
Breast	3	46846708	C	rs56387622	5e-19	1.09878
Breast	3	63956021	G	rs3821902	3e-12	1.06428
Breast	3	86988393	A	rs13066793	1e-09	1.06383
Breast	3	100004736	T	rs9833888	5e-10	1.06
Breast	3	141547651	A	rs6776003	3e-10	1.04019
Breast	3	172567447	A	rs58058861	2e-10	1.06
Breast	4	38814717	C	rs6815814	6e-13	1.06
Breast	4	88322666	T	rs10022462	2e-09	1.04
Breast	4	105163621	T	rs9790517	5e-11	1.04
Breast	4	125922349	G	rs77528541	1e-09	1.05263
Breast	4	174906885	C	rs7697216	2e-26	1.10949
Breast	6	13713134	C	rs418053	1e-13	1.0476
Breast	6	20621007	T	rs2223621	3e-10	1.04
Breast	6	28594471	T	rs34119086	8e-09	1.07026
Breast	6	81677422	A	rs6912005	2e-11	1.04949
Breast	6	130027974	T	rs6569648	3e-12	1.06383
Breast	6	151621059	G	rs3757322	3e-41	1.08
Breast	6	151734843	T	rs6904031	7e-26	1.14042
Breast	6	152115881	C	rs2747652	1e-26	1.06383
Breast	7	28317270	C	rs17156577	4e-09	1.05
Breast	7	92001306	T	rs6964587	9e-11	1.03
Breast	7	101909160	G	rs71559437	5e-12	1.07527
Breast	7	130982362	C	rs4593472	2e-11	1.03093
Breast	7	130989722	A	rs68056147	5e-13	1.05138
Breast	7	140242504	A	rs11977670	1e-16	1.06
Breast	8	29652100	A	rs9693444	2e-21	1.06
Breast	8	37000965	A	rs13365225	1e-20	1.0989
Breast	8	75318066	T	rs6472903	4e-21	1.06383
Breast	8	75498626	G	rs2926585	3e-24	1.12255
Breast	8	101466731	A	rs514192	6e-09	1.05
Breast	8	105346392	A	rs12546444	8e-11	1.07527
Breast	8	123597926	A	rs58847541	6e-13	1.08
Breast	8	123726378	T	rs970821	2e-12	1.0455
Breast	8	127343372	G	rs13281615	2e-57	1.11
Breast	8	128192016	C	rs7017073	2e-14	1.05887
Breast	9	22067594	G	rs10811650	2e-13	1.04718
Breast	9	107543834	A	rs10759243	2e-18	1.06
Breast	9	108074792	G	rs10816625	5e-18	1.11
Breast	9	108074895	T	rs13294895	7e-17	1.06
Breast	9	108123199	T	rs630965	3e-54	1.10429
Breast	9	108239892	T	rs7847854	5e-18	1.05654
Breast	9	116551207	A	rs1895062	1e-14	1.06383
Breast	9	126634155	G	rs10760444	9e-09	1.03
Breast	10	9046151	T	rs67958007	2e-10	1.09
Breast	10	21863269	A	rs72806318	5e-19	1.24832
Breast	10	62540131	A	rs10995201	2e-51	1.11111
Breast	10	62822722	C	rs61865900	2e-09	1.08112
Breast	10	79092621	G	rs1268974	4e-36	1.08253
Breast	10	113014168	G	rs7904519	2e-13	1.03
Breast	10	113368732	C	rs12250948	1e-14	1.05929
Breast	10	113490891	G	rs58742730	6e-09	1.04781
Breast	10	121334387	C	rs11199914	7e-12	1.04167
Breast	10	121568362	T	rs10510097	2e-58	1.16719
Breast	10	121589810	A	rs45631563	7e-37	1.23457
Breast	10	121677436	C	rs1696803	2e-45	1.123
Breast	10	121795069	A	rs111605422	9e-13	1.09812
Breast	10	121904429	T	rs7899628	9e-10	1.04039
Breast	10	122041907	C	rs2253762	2e-09	1.04279
Breast	11	803017	G	rs6597981	1e-12	1.04167
Breast	11	1877434	C	rs1973765	1e-37	1.08513
Breast	11	1887776	C	rs3817198	1e-18	1.05
Breast	11	69516650	T	rs78540526	2e-131	1.31758
Breast	11	69646918	T	rs34507830	7e-31	1.3007
Breast	11	129591276	C	rs11820646	2e-14	1.04167
Breast	12	14260997	C	rs12422552	4e-15	1.06
Breast	12	28021884	C	rs7297051	3e-60	1.1236
Breast	12	95633983	A	rs17356907	1e-39	1.0989
Breast	12	115398717	A	rs1292011	4e-39	1.08696
Breast	13	32398489	T	rs11571833	3e-15	1.35
Breast	13	73232845	C	rs12870942	4e-09	1.03987
Breast	13	73383544	G	rs6562760	2e-09	1.05263
Breast	14	36663564	G	rs2236007	4e-21	1.07527
Breast	14	36808438	G	rs848087	6e-11	1.04362
Breast	14	68193711	T	rs2588809	6e-14	1.06
Breast	14	68513118	C	rs11624333	7e-42	1.10164
Breast	14	91374725	G	rs941764	8e-13	1.03
Breast	14	92637727	T	rs11627032	4e-11	1.04167
Breast	15	90968837	G	rs2290203	8e-10	1.06383
Breast	16	52565276	T	rs4784227	7e-201	1.23
Breast	16	53779455	T	rs17817449	3e-21	1.05263
Breast	16	53821379	A	rs11075995	9e-09	1.03
Breast	16	54648152	A	rs28539243	9e-15	1.05
Breast	16	80616908	G	rs13329835	9e-27	1.07
Breast	16	87051631	C	rs4496150	8e-09	1.04167
Breast	17	30884649	A	rs7223535	4e-10	1.04488
Breast	17	42684371	T	rs72826962	5e-09	1.2
Breast	17	45941122	C	rs62061734	8e-12	1.05401
Breast	17	55132413	A	rs2787486	6e-29	1.07527
Breast	17	79797749	G	rs8082452	1e-10	1.04269
Breast	18	26757460	G	rs527616	7e-15	1.03093
Breast	18	27025475	A	rs12458099	1e-12	1.0453
Breast	18	32397726	T	rs117618124	6e-12	1.1236
Breast	18	44819625	A	rs6507583	2e-12	1.08696
Breast	19	18522945	C	rs172032	1e-16	1.05454
Breast	19	19434887	A	rs2965183	6e-12	1.04
Breast	19	43919418	C	rs375066	2e-14	1.04854
Breast	20	5967581	A	rs16991615	2e-09	1.1
Breast	20	50329374	G	rs6122906	3e-10	1.05
Breast	21	14992435	G	rs2822999	2e-11	1.06067
Breast	21	15202135	A	rs2403907	2e-32	1.08285
Breast	22	27799398	A	rs45589338	2e-10	1.11762
Breast	22	29010231	T	rs13054095	4e-16	1.19626
Breast	22	29714557	A	rs140091	4e-10	1.18958
Breast	22	38172826	C	rs738321	1e-13	1.05263
Breast	22	40143521	C	rs12483853	1e-18	1.08145
Breast	22	40480230	C	rs6001930	4e-34	1.12
Breast	22	41642782	T	rs73161324	2e-09	1.06
Breast	2	25222417	A	rs113953597	1e-08	1.04561
Breast	22	29225488	C	rs132390	1e-08	1.04
Breast	22	28725099	G	rs17879961	1e-08	1.26
Breast	18	26576054	T	rs7240205	2e-08	1.03717
Breast	1	155697170	C	rs348196	2e-08	1.04154
Breast	17	46788237	C	rs199498	2e-08	1.04425
Breast	17	45394123	A	rs4763	2e-08	1.04749
Breast	19	13158012	T	rs111730030	2e-08	1.0873
Breast	19	17290595	G	rs67397200	2e-08	1.03
Breast	6	16399326	C	rs3819405	2e-08	1.04167
Breast	2	226362236	A	rs12479355	2e-08	1.04167
Breast	7	21901342	A	rs7971	2e-08	1.04167
Breast	1	87691240	A	rs17426269	2e-08	1.05
Breast	22	45887417	A	rs28512361	2e-08	1.05
Breast	4	105435604	A	rs77928427	3e-08	1.04081
Breast	1	46135245	G	rs1707302	3e-08	1.04167
Breast	1	87963341	A	rs11583393	4e-08	1.04039
Breast	11	69154575	G	rs72932540	4e-08	1.05686
Breast	16	56387075	A	rs2432539	4e-08	1.03
Breast	12	120394343	T	rs206966	4e-08	1.05
Breast	1	41671640	T	rs79724016	4e-08	1.07527
Breast	1	119716347	C	rs666930	5e-08	1.03531
Breast	6	29509637	T	rs1233480	5e-08	1.06035
Breast	10	62961440	T	rs34146356	5e-08	1.08992
Breast	3	71482962	T	rs6805189	5e-08	1.03093
Breast	8	23801998	A	rs310291	6e-08	1.03469
Breast	3	64074452	A	rs1450985	6e-08	1.03562
Breast	17	72408954	G	rs11652463	8e-08	1.04081
Breast	6	36676721	C	rs3829964	9e-08	1.03365
Breast	15	74843920	G	rs6938	9e-08	1.03707
Breast	2	69207095	A	rs12474538	9e-08	1.04802
Breast	6	43259403	A	rs111342015	9e-08	1.05876
Breast	10	13865236	C	rs10906522	1e-07	1.03376
Breast	2	201666541	C	rs62193398	1e-07	1.03376
Breast	1	7857016	A	rs707475	1e-07	1.03562
Breast	15	75516399	C	rs8027365	1e-07	1.03873
Breast	10	119567672	T	rs9421352	1e-07	1.03967
Breast	1	45833328	AT	chr1:45833328	1e-07	1.04154
Breast	20	53671071	T	rs12481286	1e-07	1.04154
Breast	7	103251337	C	rs6946892	1e-07	1.04216
Breast	2	69023500	A	rs66686620	1e-07	1.04802
Breast	16	10609831	C	rs12918713	1e-07	1.07122
Breast	3	16737360	G	rs1375631	2e-07	1.03262
Breast	9	104094512	C	rs4742903	2e-07	1.03303
Breast	11	111765903	G	rs643506	2e-07	1.035
Breast	1	207903511	C	rs2724379	2e-07	1.03521
Breast	8	25974262	T	rs13256025	2e-07	1.04373
Breast	6	30107326	G	rs2523992	2e-07	1.04791
Breast	1	168127440	T	rs60504827	2e-07	1.05443
Breast	1	119894128	C	rs35273427	2e-07	1.07326
Breast	10	22681806	C	rs370356098	2e-07	1.0873
Breast	11	44347927	A	rs3853291	3e-07	1.03231
Breast	6	21905495	G	rs9350395	3e-07	1.03283
Breast	1	100414772	T	rs612683	3e-07	1.03324
Breast	6	170017397	C	rs6940159	3e-07	1.03355
Breast	11	66301747	G	rs1783730	3e-07	1.03448
Breast	10	51918266	A	rs1937680	3e-07	1.03469
Breast	8	220692	C	rs66823261	3e-07	1.04185
Breast	7	25529928	T	rs289997	3e-07	1.04582
Breast	6	122394099	T	rs74392007	3e-07	1.05274
Breast	14	32127443	C	rs140783387	3e-07	1.06205
Breast	19	17099805	A	rs7249698	4e-07	1.03324
Breast	1	118488075	C	rs10923574	4e-07	1.035
Breast	2	69945455	A	rs6756513	4e-07	1.03728
Breast	10	5752689	G	rs55910451	4e-07	1.03842
Breast	21	46360308	C	rs9808759	4e-07	1.06152
Breast	9	8545593	A	rs76007978	4e-07	1.19494
Breast	15	37206970	A	rs184531260	4e-07	1.23368
Breast	7	94758031	T	rs10269006	5e-07	1.03407
Breast	18	27826891	T	rs9959491	5e-07	1.0351
Breast	4	91717049	C	rs9884765	5e-07	1.03593
Breast	1	17380437	G	rs1924553	5e-07	1.03935
Breast	3	47364189	A	rs146331761	5e-07	1.09144
Breast	10	38338906	G	rs2754412	6e-07	1.03169
Breast	4	175011701	C	rs1966977	6e-07	1.0431
Breast	11	129360950	T	rs7102494	6e-07	1.05211
Breast	20	19772894	A	rs4814894	7e-07	1.03283
Breast	1	156183252	G	rs11264454	7e-07	1.03324
Breast	2	67654625	A	rs9712235	7e-07	1.03634
Breast	8	115667320	G	rs13277568	8e-07	1.03324
Breast	8	120102785	G	rs1519814	8e-07	1.03717
Breast	16	3942751	T	rs12920416	8e-07	1.04206
Breast	9	13942941	A	rs77457752	8e-07	1.04728
Breast	6	151859461	G	rs78796841	8e-07	1.11594
Breast	8	130991174	T	rs73348588	8e-07	1.12885
Breast	22	42745087	C	rs4820477	9e-07	1.03118
Breast	10	8655165	A	rs74433033	9e-07	1.09417
Breast	6	36795636	T	rs72856431	9e-07	1.12019
Breast	8	37106253	A	rs113167076	9e-07	1.12896
Colorectal	15	32813529	A	rs16959063	4e-08	1.3
Colorectal	5	1240883	C	rs77776598	8e-09	1.14
Colorectal	15	32700910	T	rs16969681	3e-27	1.22
Colorectal	10	112535133	G	rs12255141	3e-09	1.11
Colorectal	4	144700176	A	rs75686861	2e-09	1.12
Colorectal	19	16310006	T	rs285245	4e-08	1.11
Colorectal	15	90629669	T	rs7495132	8e-10	1.11
Colorectal	12	6302870	G	rs10849438	1e-10	1.12
Colorectal	1	54782179	G	rs12143541	9e-10	1.1
Colorectal	20	7737398	A	rs6055286	1e-10	1.11
Colorectal	11	10265208	C	rs4450168	1e-08	1.1
Colorectal	12	4266925	A	rs12818766	2e-09	1.1
Colorectal	20	50364133	A	rs4811050	2e-11	1.1
Colorectal	15	67884824	G	rs10152518	3e-08	1.08
Colorectal	15	32864185	A	rs17816465	1e-14	1.11
Colorectal	16	86666424	T	rs899244	1e-10	1.09
Colorectal	13	36886511	C	rs12427600	5e-11	1.09
Colorectal	20	50768208	C	rs6091213	4e-10	1.08
Colorectal	16	79973369	A	rs61336918	2e-12	1.09
Colorectal	20	63685277	C	rs3787089	6e-09	1.07
Colorectal	5	135132061	C	rs639933	1e-09	1.07
Colorectal	20	6712481	T	rs6085661	2e-14	1.09
Colorectal	6	30790689	G	rs3131043	3e-08	1.07
Colorectal	1	37995647	C	rs61776719	2e-10	1.07
Colorectal	6	12292539	T	rs2070699	4e-09	1.07
Colorectal	7	46887097	C	rs10951878	1e-08	1.06
Colorectal	19	48715345	T	rs12979278	6e-10	1.07
Colorectal	2	199266972	T	rs7593422	4e-11	1.07
Colorectal	3	53054269	G	rs9831861	4e-10	1.07
Colorectal	10	79059375	G	rs704017	3e-16	1.1
Colorectal	3	113198071	C	rs12635946	1e-11	1.08
Colorectal	13	73075014	A	rs45597035	2e-10	1.08
Colorectal	13	110422568	T	rs7993934	3e-11	1.08
Colorectal	20	48723580	A	rs6066825	4e-17	1.1
Colorectal	7	47471563	G	rs3801081	2e-11	1.08
Colorectal	19	41367096	G	rs9797885	3e-10	1.08
Colorectal	20	44031646	A	rs2179593	5e-09	1.07
Colorectal	12	57147065	C	rs7398375	4e-10	1.09
Colorectal	15	66715475	A	rs4776316	1e-08	1.08
Colorectal	17	10803924	A	rs1078643	4e-11	1.09
Colorectal	6	32626471	A	rs9271770	4e-08	1.08
Colorectal	4	105127134	T	rs17035289	3e-10	1.1
Colorectal	6	41705031	T	rs6933790	4e-10	1.1
Colorectal	17	913501	A	rs73975588	9e-09	1.1
Colorectal	13	78035480	C	rs1330889	7e-10	1.11
Colorectal	2	97658891	G	rs11692435	1e-08	1.12
Colorectal	11	74704207	G	rs4944940	1e-20	1.31
Colorectal	8	116618444	C	rs16892766	1e-35	1.26
Colorectal	20	50440951	C	rs1810502	2e-10	1.07
Colorectal	5	1296371	A	rs2735940	1e-11	1.08
Colorectal	8	127401060	G	rs6983267	2e-57	1.19
Colorectal	1	22261235	T	rs72647484	2e-10	1.13
Colorectal	20	6423634	A	rs961253	5e-20	1.11
Colorectal	1	183056420	G	rs4546885	1e-14	1.09
Colorectal	1	221876478	T	rs6658977	1e-12	1.08
Colorectal	2	218319713	C	rs13020391	2e-13	1.09
Colorectal	3	40873748	G	rs35470271	2e-09	1.09
Colorectal	3	169768720	G	rs35446936	6e-08	1.07
Colorectal	5	40280100	C	rs1445011	1e-17	1.11
Colorectal	6	35601785	A	rs16878812	2e-09	1.11
Colorectal	6	36655347	C	rs1321310	6e-11	1.09
Colorectal	6	55847326	C	rs62404966	3e-09	1.08
Colorectal	10	8692798	G	rs7894531	4e-24	1.13
Colorectal	10	99586852	G	rs2193352	2e-15	1.11
Colorectal	11	74627310	T	rs57796856	4e-16	1.09
Colorectal	11	111286111	T	rs3087967	6e-33	1.15
Colorectal	12	50823107	C	rs11169572	6e-14	1.09
Colorectal	12	111535554	G	rs597808	8e-15	1.09
Colorectal	12	115453598	T	rs7315438	1e-11	1.08
Colorectal	13	33464043	G	rs9537521	7e-09	1.08
Colorectal	14	53952388	C	rs35107139	1e-13	1.09
Colorectal	15	32720301	G	rs73376930	7e-35	1.18
Colorectal	16	68778398	A	rs9939049	2e-07	1.06
Colorectal	19	33034013	T	rs73039434	2e-18	1.3
Colorectal	X	9795858	C	rs2732875	8e-12	1.18
Endometrial	11	32468118	T	rs10835920	1e-08	1.09
Endometrial	12	114776743	T	rs10850382	2e-07	1.11
Endometrial	17	37737784	A	rs11263761	3e-14	1.15
Endometrial	1	37607755	C	rs113998067	4e-08	1.23
Endometrial	1	225764772	T	rs11583244	8e-07	1.08
Endometrial	8	14014030	G	rs117280150	2e-07	1.66
Endometrial	11	73070209	T	rs117610694	6e-07	1.47
Endometrial	14	53759970	A	rs12184995	7e-07	1.31
Endometrial	8	117816659	C	rs142459060	6e-07	1.73
Endometrial	12	42656220	T	rs145505949	3e-07	1.38
Endometrial	2	60670444	A	rs148261157	3e-08	1.26
Endometrial	12	77944606	A	rs1677893	3e-07	1.08
Endometrial	9	22207038	T	rs1679014	6e-09	1.18
Endometrial	6	21648854	G	rs1740828	6e-13	1.16
Endometrial	15	51261712	G	rs17601876	2e-10	1.12
Endometrial	9	10266786	C	rs1923357	6e-07	1.12
Endometrial	6	125687226	A	rs2747716	4e-10	1.12
Endometrial	3	12293492	A	rs2960422	6e-07	1.1
Endometrial	12	111446804	C	rs3184504	6e-09	1.11
Endometrial	7	99533211	G	rs34670419	3e-07	1.25
Endometrial	4	133040031	CT	rs370989584	1e-07	2.23
Endometrial	6	19914263	T	rs4052756	5e-07	1.27
Endometrial	8	128587032	C	rs4733613	1e-13	1.21
Endometrial	21	21005810	C	rs529138199	2e-07	1.23
Endometrial	17	67896227	T	rs60856912	4e-07	1.11
Endometrial	2	60480759	A	rs7579014	6e-07	1.1
Endometrial	1	99299799	C	rs819913	4e-07	1.42
Endometrial	17	48216874	A	rs882380	1e-08	1.11
Endometrial	15	40029923	C	rs937213	5e-09	1.09
Endometrial	7	29139570	A	rs9639594	2e-08	1.14
Endometrial	12	26273405	A	rs9668337	1e-09	1.11
Esophageal	8	11578007	T	rs10108511	2e-09	1.12
Esophageal	12	114235918	G	rs1247942	2e-09	1.12
Esophageal	2	199180316	G	rs139606545	2e-08	1.11
Esophageal	8	10210563	A	rs17749155	2e-09	1.2039
Esophageal	16	86363229	G	rs1979654	3e-08	1.11
Esophageal	19	18693485	TG	rs199620551	5e-08	1.11
Esophageal	7	117400063	A	rs2188554	6e-09	1.2322
Esophageal	3	70880832	T	rs2687202	2e-09	1.13
Esophageal	2	20679060	T	rs7255	4e-08	1.1654
Esophageal	9	97548219	C	rs7852462	2e-08	1.12
Esophageal	3	184065565	A	rs9823696	2e-08	1.1715
Glioma	16	50094961	C	rs10852606	4e-11	1.14
Glioma	11	82685972	C	rs11233250	1e-09	1.24
Glioma	10	103901557	C	rs11598018	3e-07	1.1
Glioma	10	112699938	G	rs11599775	3e-09	1.16
Glioma	3	66452557	C	rs11706832	8e-09	1.15
Glioma	1	243688645	G	rs12076373	3e-10	1.23
Glioma	1	64763616	T	rs12752552	4e-09	1.18
Glioma	11	118609400	G	rs12803321	1e-15	1.17
Glioma	16	73898	T	rs2562152	2e-08	1.21
Glioma	16	954554	T	rs3751667	3e-09	1.18
Glioma	1	204539019	A	rs4252707	3e-07	1.12
Glioma	11	114160077	A	rs648044	5e-12	1.19
Glioma	11	96014174	T	rs7107785	4e-10	1.16
Glioma	7	55067179	A	rs723527	5e-23	1.25
Glioma	7	54848587	G	rs75061358	2e-08	1.28
Lung	9	6227418	G	rs10118776	4e-07	1.339
Lung	14	33545815	A	rs10146472	4e-07	1.12545
Lung	9	33421422	G	rs10758203	9e-07	1.09116
Lung	9	133640119	A	rs1108581	9e-07	1.12229
Lung	8	143640250	C	rs111960002	5e-07	1.36363
Lung	2	118692164	A	rs114928225	7e-07	1.6502
Lung	6	32936274	T	rs114951367	3e-07	1.20174
Lung	7	131247904	C	rs11514963	8e-08	1.30715
Lung	6	30374976	A	rs115707823	7e-13	1.19307
Lung	6	29931238	G	rs115729734	2e-13	1.16462
Lung	10	103927874	C	rs11591710	6e-11	1.16248
Lung	6	32618459	C	rs116080888	8e-07	1.09055
Lung	6	31351449	T	rs116427960	5e-08	1.25396
Lung	6	29813272	T	rs116506680	4e-09	1.09988
Lung	6	31466334	G	rs116822326	5e-19	1.15018
Lung	11	8465623	C	rs117729306	7e-07	2.30799
Lung	15	70139434	T	rs11855650	6e-07	1.08648
Lung	15	74783309	T	rs12439944	6e-07	1.21049
Lung	19	54064604	A	rs12981718	2e-07	1.35959
Lung	3	189639410	G	rs13080835	7e-12	1.1171
Lung	6	27332531	G	rs13212562	1e-08	1.15494
Lung	9	22083405	C	rs1333040	7e-07	1.09815
Lung	1	243029970	T	rs144503462	8e-08	1.67696
Lung	11	118255861	C	rs1629083	1e-08	1.06931
Lung	17	72303817	T	rs17181550	2e-07	1.06398
Lung	9	17934122	C	rs17185553	9e-07	1.29371
Lung	1	78157942	T	rs17391694	4e-07	1.14502
Lung	5	1048492	C	rs190996050	1e-07	1.56536
Lung	9	99824951	T	rs191205566	1e-07	1.40174
Lung	19	41589873	T	rs2006209	3e-07	1.16309
Lung	6	410848	G	rs2316515	1e-07	1.08994
Lung	4	163148970	C	rs2320614	2e-07	1.08833
Lung	8	27563265	G	rs2741348	2e-07	1.08173
Lung	15	78892838	G	rs28408315	4e-08	1.09708
Lung	6	25775342	T	rs28412066	2e-08	1.12506
Lung	9	105051392	G	rs35440884	7e-07	1.1096
Lung	5	150730677	C	rs35772018	8e-08	1.4609
Lung	12	58440252	G	rs3847711	3e-07	1.09521
Lung	7	17014722	C	rs3944100	3e-07	1.08203
Lung	6	26285639	C	rs3999544	1e-10	1.0788
Lung	8	32552592	G	rs4236709	1e-10	1.13237
Lung	5	1336106	T	rs467095	7e-21	1.19582
Lung	15	78782176	A	rs4886591	1e-23	1.17808
Lung	19	40847202	C	rs56113850	9e-10	1.12103
Lung	13	32265853	A	rs56404467	1e-07	1.26048
Lung	2	139675756	G	rs59396197	3e-07	1.24009
Lung	10	97913426	C	rs60280813	9e-08	1.56778
Lung	9	22052069	G	rs62560775	6e-07	1.1056
Lung	10	100912491	T	rs62621207	6e-07	1.15922
Lung	19	40689265	C	rs66500423	2e-07	1.06784
Lung	15	47285254	A	rs66759488	3e-08	1.07027
Lung	8	128523018	T	rs67824503	1e-07	1.10812
Lung	15	49549483	G	rs7182948	2e-09	1.11556
Lung	19	4840787	G	rs72981884	9e-07	1.31327
Lung	12	128586392	T	rs7299138	2e-07	1.25941
Lung	6	32815309	G	rs7383287	1e-10	1.12056
Lung	5	90931162	G	rs74501188	3e-07	1.2018
Lung	9	133410109	T	rs75685923	6e-07	1.38466
Lung	2	67567320	C	rs76980472	1e-07	1.37146
Lung	5	1285859	A	rs7705526	7e-08	1.22754
Lung	1	154593749	T	rs78062588	5e-07	1.1327
Lung	5	1000041	A	rs78154696	8e-07	1.21765
Lung	11	116128039	G	rs78334599	8e-07	1.1687
Lung	16	10647125	G	rs78442819	6e-07	1.12169
Lung	11	57482553	C	rs78853063	5e-07	1.12545
Lung	2	44962598	T	rs79368540	6e-07	1.09284
Lung	18	23161171	C	rs79421398	3e-07	1.23334
Lung	12	889653	G	rs7953330	6e-12	1.09119
Lung	15	78618839	C	rs8040868	3e-41	1.29044
Lung	4	163517048	T	rs9308062	5e-07	1.16507
Lung	6	117471449	T	rs9387479	7e-08	1.09192
Lung	13	83706928	T	rs9602270	3e-07	1.26938
Lung	12	64519457	T	rs9668978	6e-07	1.09579
Melanoma	16	89919709	T	rs1805007	4e-37	1.5
Melanoma	5	33946466	G	rs35407	3e-19	2.08333
Melanoma	6	421281	A	rs62389423	9e-14	1.24
Melanoma	5	1284538	A	rs139996880	7e-12	1.26
Melanoma	11	89277878	A	rs1393350	4e-13	1.17
Melanoma	5	17453974	T	rs187843643	4e-08	1.96
Melanoma	2	201298088	A	rs13016963	9e-10	1.14
Melanoma	2	38049406	A	rs6750047	7e-09	1.1
Melanoma	6	21163688	C	rs6914598	4e-08	1.1
Melanoma	9	106298549	T	rs10739221	7e-11	1.13
Melanoma	11	69552350	A	rs498136	2e-12	1.12
Melanoma	16	90000528	A	rs4785763	6e-22	1.32
Melanoma	16	54080912	A	rs16953002	4e-12	1.16
Melanoma	16	89689495	A	rs258322	2e-08	1.67
Melanoma	20	34583968	A	rs910873	1e-15	1.75
Oral	5	1343679	C	rs10462706	6e-10	1.35943
Oral	15	49536822	G	rs10851478	4e-07	1.1865
Oral	4	99318162	G	rs1229984	9e-09	1.83217
Oral	6	31579073	A	rs1800628	7e-08	1.3962
Oral	2	223040390	T	rs1961637	3e-07	1.2057
Oral	15	96319940	T	rs2398180	3e-07	1.201
Oral	6	32679924	A	rs3129780	6e-08	1.2373
Oral	2	27633057	G	rs6547741	4e-08	1.19832
Oral	9	131087186	C	rs77452476	3e-07	1.24
Oral	5	19108581	C	rs79767424	4e-10	1.81291
Oral	9	22064466	A	rs8181047	4e-09	1.24
Ovarian	5	1279675	T	rs10069690	1e-07	1.08026
Ovarian	9	16915876	G	rs10962692	9e-11	1.5
Ovarian	17	37739849	C	rs11651755	2e-08	1.0925
Ovarian	4	166265894	T	rs13113999	5e-08	1.22503
Ovarian	8	128529685	G	rs1400482	2e-12	1.48125
Ovarian	8	76408119	T	rs150293538	2e-09	2.18807
Ovarian	17	45489971	G	rs1879586	3e-12	1.14721
Ovarian	2	111061081	C	rs2165109	8e-07	1.07801
Ovarian	9	102180944	A	rs320203	2e-08	1.28563
Ovarian	4	164987569	G	rs4691139	4e-07	1.15812
Ovarian	3	156717851	G	rs62274041	5e-07	1.42262
Ovarian	2	176178498	T	rs6755777	6e-08	1.17837
Ovarian	17	48423311	C	rs7207826	1e-07	1.17875
Ovarian	2	113215368	G	rs752590	2e-12	1.29687
Ovarian	5	1285859	A	rs7705526	8e-08	1.0767
Ovarian	3	190807727	A	rs9870207	5e-08	1.19294
Ovarian	8	127805637	G	rs9886651	2e-09	1.0802
Pancreatic	1	959193	G	rs13303010	8e-14	1.26
Pancreatic	7	47448971	A	rs73328514	1e-07	1.17647
Pancreatic	17	37718512	G	rs4795218	1e-08	1.13636
Pancreatic	8	75558169	A	rs2941471	7e-10	1.1236
Pancreatic	2	67412637	G	rs1486134	5e-09	1.13
Pancreatic	22	28904318	T	rs16986825	1e-08	1.15
Pancreatic	8	127707639	T	rs10094872	1e-09	1.14
Pancreatic	13	27919860	A	rs9581943	5e-14	1.15
Pancreatic	5	1321972	T	rs401681	9e-17	1.19
Pancreatic	13	73342491	C	rs9543325	1e-22	1.24
Pancreatic	17	72405335	T	rs7214041	9e-15	1.25
Pancreatic	16	75229763	A	rs7190458	1e-11	1.36
Pancreatic	5	1295258	C	rs35226131	2e-08	1.49254
Pancreatic	1	200038304	A	rs3790844	8e-16	1.23457
Pancreatic	7	130995762	T	rs6971499	7e-14	1.23457
Pancreatic	7	40827064	C	rs17688601	1e-08	1.13636
Pancreatic	9	104125300	A	rs2417487	6e-07	1.09
Pancreatic	22	17833538	T	rs450960	8e-07	1.11
Pancreatic	2	152798206	G	rs12478462	3e-07	1.14
Prostate	4	72989536	T	rs10009409	4e-10	1.06
Prostate	14	22836440	T	rs1004030	2e-08	1.05
Prostate	9	34049781	T	rs10122495	1e-08	1.05
Prostate	2	85567174	T	rs10187424	1e-20	1.08
Prostate	18	75324210	T	rs10460109	4e-08	1.05
Prostate	9	19055967	C	rs1048169	8e-07	1.1
Prostate	7	27936944	G	rs10486567	2e-45	1.14
Prostate	5	134500518	T	rs10793821	9e-07	1.07
Prostate	12	14263984	G	rs10845938	9e-07	1.07
Prostate	12	49282227	C	rs10875943	2e-15	1.07
Prostate	3	128319530	A	rs10934853	1e-29	1.1
Prostate	3	170412314	A	rs10936632	3e-34	1.1
Prostate	10	46046326	T	rs10993994	2e-147	1.23
Prostate	8	26034626	T	rs11135910	9e-13	1.08
Prostate	11	113936459	G	rs11214775	4e-15	1.07
Prostate	11	102530930	T	rs11568818	2e-19	1.08
Prostate	14	36669089	C	rs11629412	2e-12	1.06
Prostate	17	49267824	A	rs11650494	9e-12	1.1
Prostate	19	17103263	C	rs11666569	8e-09	1.05
Prostate	19	41479679	G	rs11672691	2e-23	1.1
Prostate	2	111135519	T	rs11691517	7e-07	1.08
Prostate	19	31676897	G	rs118005503	7e-09	1.09
Prostate	9	129813781	A	rs1182	1e-07	1.13
Prostate	16	57619621	T	rs11859370	2e-08	1.21
Prostate	2	9977740	T	rs11902236	5e-07	1.05
Prostate	7	20954872	A	rs12155172	9e-23	1.1
Prostate	1	154861707	G	rs1218582	1e-08	1.05
Prostate	2	172446825	A	rs12621278	2e-42	1.27
Prostate	6	30633455	G	rs12665339	6e-09	1.06
Prostate	12	114247766	A	rs1270884	1e-18	1.07
Prostate	11	67184494	C	rs12785905	8e-09	1.12
Prostate	3	107243674	G	rs1283104	9e-09	1.05
Prostate	18	59079083	T	rs12956892	8e-09	1.05
Prostate	6	31150734	G	rs130067	2e-07	1.05
Prostate	6	170160655	G	rs138004030	3e-08	1.27
Prostate	17	48728343	T	rs138213197	9e-63	3.85
Prostate	11	125184897	T	rs138466039	2e-11	1.32
Prostate	3	169375312	G	rs142436749	5e-09	1.25
Prostate	17	31771730	C	rs142444269	3e-10	1.07
Prostate	8	127472793	A	rs1447295	1e-179	1.41
Prostate	2	43326810	T	rs1465618	2e-18	1.09
Prostate	4	94641726	C	rs17021918	1e-24	1.09
Prostate	1	150685811	G	rs17599629	1e-11	1.07
Prostate	7	40835593	A	rs17621345	7e-14	1.07
Prostate	9	22041999	G	rs17694493	2e-10	1.08
Prostate	11	108272729	G	rs1800057	8e-09	1.16
Prostate	3	152286413	T	rs182314334	4e-11	1.09
Prostate	8	127091872	G	rs183373024	4e-160	2.91
Prostate	17	71112612	G	rs1859962	1e-91	1.17
Prostate	11	1486282	T	rs1881502	7e-09	1.06
Prostate	4	73483441	G	rs1894292	5e-15	1.06
Prostate	6	153119944	A	rs1933488	4e-21	1.08
Prostate	10	88435392	C	rs1935581	7e-09	1.05
Prostate	12	12718165	T	rs2066827	2e-09	1.06
Prostate	5	44365443	C	rs2121875	1e-08	1.05
Prostate	5	1279913	G	rs2242652	4e-52	1.17
Prostate	6	108963986	G	rs2273669	3e-10	1.07
Prostate	11	62140968	C	rs2277283	3e-10	1.06
Prostate	2	237534583	G	rs2292884	4e-11	1.06
Prostate	20	62440555	C	rs2427345	3e-08	1.05
Prostate	3	87061524	T	rs2660753	6e-21	1.13
Prostate	17	58378759	G	rs2680708	2e-08	1.05
Prostate	19	50861367	G	rs2735839	3e-47	1.18
Prostate	17	7899800	C	rs28441558	1e-16	1.16
Prostate	18	55563628	C	rs28607662	3e-08	1.08
Prostate	8	23581462	A	rs2928679	2e-11	1.05
Prostate	6	32224554	A	rs3096702	1e-11	1.06
Prostate	6	32433162	G	rs3129859	1e-12	1.06
Prostate	15	56093670	A	rs33984059	1e-08	1.19
Prostate	2	173369819	C	rs34925593	3e-08	1.05
Prostate	2	241443449	T	rs3771570	1e-14	1.09
Prostate	10	102654464	A	rs3850699	6e-16	1.07
Prostate	1	204549714	A	rs4245739	3e-24	1.1
Prostate	17	37738049	A	rs4430796	1e-132	1.22
Prostate	6	43726861	T	rs4711748	3e-08	1.05
Prostate	6	11218797	C	rs4713266	1e-10	1.05
Prostate	15	40630717	C	rs4924487	1e-08	1.06
Prostate	10	125008303	C	rs4962416	2e-11	1.06
Prostate	5	178541914	T	rs4976790	7e-09	1.08
Prostate	7	47397647	A	rs56232506	1e-11	1.06
Prostate	22	43104206	G	rs5759167	6e-71	1.15
Prostate	20	63731211	T	rs6062509	3e-18	1.08
Prostate	20	53838666	G	rs6091758	2e-07	1.08
Prostate	11	7526356	A	rs61890184	1e-07	1.11
Prostate	2	8456993	T	rs62106670	7e-09	1.05
Prostate	1	10496040	A	rs636291	6e-07	1.04
Prostate	7	98187015	C	rs6465657	7e-37	1.11
Prostate	3	141383991	A	rs6763931	7e-08	1.04
Prostate	17	715725	C	rs684232	4e-24	1.09
Prostate	10	112952395	G	rs7094871	5e-08	1.04
Prostate	14	68660027	C	rs7141529	2e-10	1.05
Prostate	2	62904596	A	rs721048	5e-22	1.1
Prostate	18	79013973	C	rs7241993	2e-18	1.08
Prostate	12	132491403	G	rs7295014	6e-08	1.12
Prostate	2	66425753	T	rs74702681	2e-09	1.17
Prostate	3	113556777	A	rs7611694	5e-25	1.09
Prostate	5	169745129	A	rs76551843	2e-08	1.31
Prostate	4	105140377	C	rs7679673	1e-49	1.13
Prostate	10	45587537	T	rs76934034	2e-14	1.12
Prostate	6	30105999	A	rs7767188	2e-08	1.06
Prostate	6	19628196	G	rs77777548	3e-08	2.94
Prostate	11	69227030	G	rs7931342	1e-86	1.17
Prostate	12	64619044	T	rs7968403	3e-12	1.06
Prostate	14	52905612	C	rs8008270	6e-16	1.09
Prostate	12	48025835	A	rs80130819	2e-11	1.1
Prostate	14	70625539	G	rs8014671	2e-08	1.05
Prostate	18	54246103	C	rs8093601	2e-08	1.05
Prostate	19	38244973	C	rs8102476	9e-30	1.09
Prostate	11	134396478	G	rs878987	5e-08	1.07
Prostate	12	52880120	A	rs902774	2e-31	1.13
Prostate	2	10570604	C	rs9287719	6e-17	1.07
Prostate	6	33020918	T	rs9296068	1e-08	1.05
Prostate	2	20678393	C	rs9306895	3e-21	1.08
Prostate	6	160412632	T	rs9364554	5e-33	1.11
Prostate	6	34825347	A	rs9469899	5e-09	1.05
Prostate	22	28492951	A	rs9625483	2e-08	1.14
Renal	3	40491752	G	rs67311347	3e-08	1.11
Renal	3	169818849	T	rs10936602	9e-09	1.11
Renal	10	103922538	T	rs11813268	4e-08	1.12
Renal	11	108272729	G	rs1800057	9e-09	1.38
Testicular	3	16583541	G	rs10510452	3e-10	1.21951
Testicular	7	158708801	T	rs11769858	2e-08	1.19048
Testicular	7	1929317	C	rs12699477	2e-10	1.21
Testicular	15	55746509	A	rs12912292	1e-11	1.22
Testicular	3	156582935	T	rs1510272	7e-09	1.20482
Testicular	1	156199819	G	rs2072499	2e-09	1.2
Testicular	19	23966743	C	rs2195987	1e-09	1.23
Testicular	4	103133529	G	rs2720460	1e-16	1.28205
Testicular	5	1286401	A	rs2736100	8e-20	1.29
Testicular	12	14500933	T	rs2900333	3e-08	1.17647
Testicular	19	23868026	T	rs34601376	2e-11	1.29
Testicular	3	170038331	T	rs3755605	4e-09	1.19
Testicular	12	88559784	A	rs3782181	1e-76	2.02
Testicular	1	165904155	C	rs3790672	2e-14	1.27
Testicular	16	11826180	G	rs4561483	4e-07	1.16279
Testicular	5	142302223	A	rs4624820	3e-46	1.51
Testicular	5	1308437	A	rs4635969	3e-27	1.46
Testicular	16	74636560	T	rs4888262	6e-11	1.20482
Testicular	16	88482856	G	rs55637647	1e-07	1.18
Testicular	9	878563	G	rs55873183	2e-23	1.89
Testicular	19	23022382	G	rs58521262	5e-14	1.35135
Testicular	15	66370923	C	rs60180747	1e-10	1.23
Testicular	4	188000201	G	rs6837349	3e-08	1.19
Testicular	19	22085047	T	rs73019876	2e-08	1.17647
Testicular	17	37741165	T	rs7501939	1e-14	1.26
Testicular	9	863635	T	rs755383	7e-41	1.49
Testicular	16	50109033	G	rs8046148	3e-09	1.24
Testicular	17	58555182	T	rs9905704	2e-14	1.27
Thyroid	14	36063370	G	rs368187	5e-23	1.39
Thyroid	14	36269155	T	rs116909374	1e-16	1.81
Thyroid	5	112150207	A	rs73227498	3e-10	1.37
Thyroid	15	67165147	C	rs2289261	3e-09	1.23
Thyroid	5	1279675	T	rs10069690	3e-07	1.2

### Sheet: TableS4
Supplementary Table 4: Odds ratios of association of cancer with PRS in EUR individuals
	OR				Top quintile vs bottom quintile
Cancer	OR	OR - 95 % CI	P-value		OR	OR - 95 % CI	P-value
>100 cases
Bladder	1.13919	0.9777709 - 1.327265	0.0945943		1.28611	1.067859 - 1.548956	0.00800187
Breast	1.29163	1.121339 - 1.487784	0.000388679		1.27922	1.091221 - 1.499614	0.00239403
CRC	1.25332	1.063721 - 4.476707	0.00697229		1.21243	1.018104 - 1.443848	0.0306708
Lung	1.0446	0.9154157 - 1.192023	0.517063		1.02702	0.8857095 - 1.190882	0.724056
Melanoma	1.39058	1.225675 - 1.577663	3.05934e-07		1.36397	1.17128 - 1.588368	6.48194e-05
Prostate	1.46826	1.326407 - 1.625277	1.27091e-13		1.45052	1.291018 - 1.629721	3.90453e-10
Renal	1.02659	0.8849741 - 1.190857	0.728996		1.05363	0.881368 - 1.259554	0.566278
Thyroid	1.14944	0.9603696 - 1.37535	0.128767		1.10582	0.8953307 - 1.365786	0.350464
<100 cases
Endometrial	1.21533	0.9123145 - 1.61899	0.182593		1.13956	0.8676406 - 1.496703	0.347599
Esophageal	1.32972	0.9442723 - 1.872495	0.102748		1.54986	0.8669114 - 2.770841	0.139357
Glioma	1.25758	0.8757634 - 1.805854	0.214447		1.33318	0.8855344 - 2.007128	0.168316
Oral Cavity and Pharynx	0.983282	0.7783094 - 1.242236	0.887592		0.962257	0.7585862 - 1.220611	0.751188
Ovarian	0.885442	0.6335552 - 1.237474	0.476216		0.933066	0.6767921 - 1.28638	0.672391
Pancreatic	1.05898	0.7915336 - 1.416788	0.699605		1.12557	0.8283196 - 1.529493	0.449602
Testicular	1.42969	0.879849 - 2.323129	0.148967

### Sheet: TableS5
Supplementary Table 5: Odds ratios of association of cancer with PRS in AFR individuals
	OR				Top quintile vs bottom quintile
Cancer	OR	OR - 95 % CI	P-value		OR	OR - 95 % CI	P-value
>100 cases
Thyroid	1.18189	0.9873489 - 1.414772	0.0685689		1.28246	1.027639 - 1.600478	0.0277194
CRC	1.25516	1.059889 - 1.486395	0.00843394		1.26559	1.046365 - 1.530743	0.015224
Renal	1.08239	0.927223 - 1.263519	0.315931		1.09169	0.9216395 - 1.293118	0.309888
Lung	1.08902	0.9408787 - 1.260479	0.252998		1.07581	0.9199194 - 1.258118	0.360233
Breast	1.12264	1.002176 - 1.25758	0.0457675		1.10133	0.9706417 - 1.249621	0.134225
Prostate	1.37243	1.22167 - 1.541792	9.69001e-08		1.38789	1.221254 - 1.577255	5.08907e-07
<100 cases
Bladder	1.00405	0.8144111 - 1.237858	0.96978		1.0229	0.8104895 - 1.290986	0.848775
Endometrial*	1.06817	0.8451165 - 1.35009	0.581065		0.972121	0.7448279 - 1.268776	0.835163
Esophageal*	0.988601	0.6363376 - 1.53587	0.959322		0.994181	0.6420932 - 1.539333	0.979125
Glioma*	1.09706	0.6549658 - 1.837557	0.724844		1.39267	0.7208173 - 2.69073	0.324265
Melanoma	0.668606	0.3968788 - 1.126373	0.130331		0.821847	0.5637046 - 1.488707	0.517452
Oral Cavity and Pharynx*	1.28913	0.8876728 - 1.872165	0.182171		1.46763	0.9488742 - 2.269986	0.0846802
Ovarian*	1.28552	0.9446407 - 1.749411	0.110105		1.59604	1.080255 - 2.358095	0.0188928
Pancreatic*	1.08182	0.8143455 - 1.437155	0.587306		0.944856	0.7004823 - 1.274484	0.710267
Testicular**	2.99411	1.163208 - 7.706852	0.0230016
